# Genetic analysis implicates *ERAP1* and HLA as risk factors for severe Puumala virus infection

**DOI:** 10.1101/2024.06.28.24309633

**Authors:** Hele Haapaniemi, Satu Strausz, Anniina Tervi, FinnGen, Samuel E. Jones, Mari Kanerva, Anne-Marie Fors-Connolly, Hanna M. Ollila

## Abstract

Puumala virus (PUUV) infections can cause severe illnesses such as Hemorrhagic Fever with Renal Syndrome in humans. However, human genetic risk factors contributing to disease severity are still poorly understood. Our goal was to elucidate genetic factors contributing to PUUV infections and understand the biological mechanisms underlying individual vulnerability to the disease. Leveraging data from the FinnGen study, we conducted a genome-wide association study on severe Hemorrhagic Fever with Renal Syndrome caused by PUUV with 2,227 cases. We identified associations at the Human Leukocyte Antigen (HLA) locus and *ERAP1* with severe PUUV infection. HLA molecules are canonical mediators for immune recognition and response. *ERAP1* facilitates immune system recognition and activation by cleaving viral proteins into smaller peptides which are presented to the immune system via HLA class I molecules. Notably, we identified that the lead variant (rs26653, OR = 0.84, p = 2.93×10-8) in the *ERAP1* gene was a missense variant changing amino acid arginine to proline. From the HLA region, we showed independent and significant associations with both HLA class I and II genes. Furthermore, we showed independent associations with nine HLA alleles and severe PUUV infection using conditional HLA fine-mapping. The strongest association was found with the *HLA-C*07:01* allele (OR = 1.5, p = 4.0×10^−24^) followed by signals at *HLA-B*13:02, HLA-DRB1*01:01*, and *HLA-DRB1*11:01* alleles (p<5×10^−8^). Our findings suggest that viral peptide processing with *ERAP1* and antigen presentation through HLA alleles contribute to the development of severe PUUV disease.
