## Supplementary Tables for "Genetic analysis implicates *ERAP1* and HLA as risk factors for severe Puumala virus infection"

### Sheet: HLA allele freqs in FinnGen
HLA allele	0 copies	1 copy	2 copies	at least 1 copy
A*01:01	430253	85431	4526	0.17
A*02:01	230590	231826	57794	0.56
A*03:01	294743	192992	32475	0.43
A*11:01	477821	41500	889	0.08
A*24:02	429420	86524	4266	0.17
A*25:01	507510	12621	79	0.02
A*26:01	502126	17907	177	0.03
A*31:01	479614	39788	808	0.08
A*32:01	482004	37495	711	0.07
A*68:01	459601	58724	1885	0.12
C*01:02	449719	67808	2683	0.14
C*02:02	462015	56394	1801	0.11
C*03:03	438299	78294	3617	0.16
C*03:04	398985	113172	8053	0.23
C*04:01	369921	136916	13373	0.29
C*05:01	465141	53423	1646	0.11
C*06:02	458355	59879	1976	0.12
C*07:01	398121	113678	8411	0.23
C*07:02	379192	129608	11410	0.27
C*07:04	500659	19339	212	0.04
C*12:03	485280	34296	634	0.07
C*14:02	505801	14299	110	0.03
C*15:02	492926	26870	414	0.05
B*07:02	390590	120155	9465	0.25
B*08:01	430750	84988	4472	0.17
B*13:02	489633	30076	501	0.06
B*15:01	393782	117826	8602	0.24
B*18:01	470205	48729	1276	0.10
B*27:05	442225	74753	3232	0.15
B*35:01	395316	115811	9083	0.24
B*37:01	512314	7857	39	0.02
B*38:01	511676	8493	41	0.02
B*39:01	484234	35277	699	0.07
B*40:01	458744	59444	2022	0.12
B*40:02	493719	26137	354	0.05
B*44:02	458158	60042	2010	0.12
B*44:03	511311	8830	69	0.02
B*44:27	512841	7327	42	0.01
B*47:01	513229	6951	30	0.01
B*51:01	461464	57242	1504	0.11
B*56:01	499647	20303	260	0.04
B*57:01	506820	13289	101	0.03
DRB3*01:01	351065	152489	16656	0.33
DRB3*02:02	415868	98307	6035	0.20
DRB3*03:01	486355	33242	613	0.07
DRB4*01:01	511960	8197	53	0.02
DRB4*01:03	318604	176974	24632	0.39
DRB4*01:03N	504640	15425	145	0.03
DRB5*01:01	387205	122831	10174	0.26
DRB5*02:02	511997	8173	40	0.02
DRB1*01:01	350026	152948	17236	0.33
DRB1*03:01	422368	92487	5355	0.19
DRB1*04:01	433088	83236	3886	0.17
DRB1*04:04	479286	40109	815	0.08
DRB1*04:08	508479	11680	51	0.02
DRB1*07:01	463538	54910	1762	0.11
DRB1*08:01	426910	88484	4816	0.18
DRB1*09:01	485086	34467	657	0.07
DRB1*10:01	511354	8808	48	0.02
DRB1*11:01	482998	36523	689	0.07
DRB1*12:01	493988	25849	373	0.05
DRB1*13:01	426411	89080	4719	0.18
DRB1*13:02	484664	34835	711	0.07
DRB1*14:54	513017	7166	27	0.01
DRB1*15:01	387202	122845	10163	0.26
DRB1*16:01	511500	8660	50	0.02
DQA1*01:01	347487	154978	17745	0.33
DQA1*01:02	348796	153946	17468	0.33
DQA1*01:03	433042	83103	4065	0.17
DQA1*01:04	507693	12403	114	0.02
DQA1*01:05	511483	8684	43	0.02
DQA1*02:01	463243	55195	1772	0.11
DQA1*03:01	405976	107179	7055	0.22
DQA1*03:02	479003	40319	888	0.08
DQA1*03:03	497053	23056	101	0.04
DQA1*04:01	425642	89596	4972	0.18
DQA1*05:01	421804	92999	5407	0.19
DQA1*05:05	446357	70940	2913	0.14
DQB1*02:01	422170	92659	5381	0.19
DQB1*02:02	478484	40772	954	0.08
DQB1*03:01	411074	102608	6528	0.21
DQB1*03:02	405226	107645	7339	0.22
DQB1*03:03	463415	55115	1680	0.11
DQB1*04:02	425719	89528	4963	0.18
DQB1*05:01	340193	160538	19479	0.35
DQB1*05:02	509940	10207	63	0.02
DQB1*05:03	508267	11838	105	0.02
DQB1*06:02	388439	121828	9943	0.25
DQB1*06:03	433075	83042	4093	0.17
DQB1*06:04	487063	32542	605	0.06
DPB1*01:01	463540	54893	1777	0.11
DPB1*02:01	385986	123978	10246	0.26
DPB1*03:01	391875	119307	9028	0.25
DPB1*04:01	184634	250564	85012	0.65
DPB1*04:02	340154	160513	19543	0.35
DPB1*05:01	496242	23616	352	0.05
DPB1*14:01	506781	13352	77	0.03
DPB1*16:01	515028	5161	21	0.01

### Sheet: Severe_HLA_finemap
HLA allele	p	beta	se	At least one copy
C*07:01	3.96E-24	0.43	0.04	0.23
B*08:01	3.44E-18	0.43	0.05	0.17
B*13:02	2.03E-14	0.55	0.07	0.06
DQA1*05:01	2.74E-13	0.34	0.05	0.19
DQB1*02:01	6.15E-13	0.34	0.05	0.19
DRB1*03:01	6.61E-13	0.34	0.05	0.19
DQB1*02:02	3.81E-12	0.46	0.07	0.08
DPB1*01:01	2.73E-10	0.37	0.06	0.11
C*07:02	6.28E-10	-0.31	0.05	0.27
DRB1*11:01	9.73E-10	0.47	0.08	0.07
DRB5*01:01	2.00E-09	-0.30	0.05	0.26
DRB1*15:01	2.18E-09	-0.30	0.05	0.26
DQB1*06:02	3.22E-09	-0.30	0.05	0.25
DQA1*01:02	3.55E-09	-0.26	0.04	0.33
A*01:01	2.65E-08	0.30	0.05	0.17
DQA1*02:01	2.76E-08	0.33	0.06	0.11
DRB1*07:01	3.17E-08	0.33	0.06	0.11
DQA1*04:01	1.16E-06	-0.28	0.06	0.18
DRB1*01:01	1.21E-06	0.18	0.04	0.33
DQB1*04:02	1.48E-06	-0.27	0.06	0.18
DRB1*08:01	1.66E-06	-0.28	0.06	0.18
DQA1*01:01	2.74E-06	0.18	0.04	0.33
B*15:01	2.90E-06	-0.27	0.06	0.24
DQB1*05:01	6.56E-06	0.17	0.04	0.35
B*07:02	1.41E-05	-0.24	0.05	0.25
C*07:04	2.02E-05	0.40	0.09	0.04
C*06:02	4.12E-05	0.25	0.06	0.12
C*03:03	4.71E-05	-0.26	0.06	0.16
DRB1*13:01	6.08E-05	-0.24	0.06	0.18
DPB1*03:01	9.99E-05	-0.19	0.05	0.25
DQA1*01:03	1.77E-04	-0.23	0.06	0.17
DQB1*06:03	1.80E-04	-0.23	0.06	0.17
DQA1*05:05	7.33E-04	0.20	0.06	0.14
DRB3*01:01	8.61E-04	0.13	0.04	0.33
DQA1*03:03	2.20E-03	-0.48	0.16	0.04
B*18:01	2.23E-03	0.22	0.07	0.10
B*47:01	4.16E-03	-0.75	0.26	0.01
DRB1*04:01	7.56E-03	-0.16	0.06	0.17
DRB1*04:08	7.77E-03	-0.50	0.19	0.02
B*39:01	1.05E-02	-0.24	0.09	0.07
B*51:01	1.33E-02	-0.20	0.08	0.11
A*68:01	1.37E-02	0.16	0.06	0.12
DQA1*03:01	3.63E-02	-0.11	0.05	0.22
B*44:03	4.02E-02	0.32	0.16	0.02
DQB1*03:02	4.28E-02	-0.10	0.05	0.22
C*05:01	4.47E-02	-0.16	0.08	0.11
DRB4*01:01	5.71E-02	0.36	0.19	0.02
B*44:27	6.70E-02	0.28	0.15	0.01
DPB1*05:01	6.84E-02	-0.21	0.11	0.05
DQB1*06:04	8.15E-02	-0.17	0.10	0.06
DRB3*03:01	8.56E-02	-0.17	0.10	0.07
B*35:01	8.63E-02	0.08	0.05	0.24
DRB3*02:02	8.81E-02	0.09	0.05	0.20
C*01:02	8.89E-02	-0.11	0.06	0.14
A*03:01	0.10	-0.07	0.04	0.43
DRB1*13:02	0.12	-0.14	0.09	0.07
DRB5*02:02	0.12	0.25	0.17	0.02
A*24:02	0.13	-0.09	0.06	0.17
C*15:02	0.15	-0.15	0.10	0.05
B*27:05	0.17	-0.09	0.06	0.15
B*56:01	0.18	-0.16	0.12	0.04
DRB1*12:01	0.19	-0.14	0.11	0.05
A*02:01	0.23	-0.04	0.04	0.56
DRB1*04:04	0.23	-0.10	0.09	0.08
DRB1*16:01	0.24	0.19	0.16	0.02
C*14:02	0.24	-0.16	0.14	0.03
DPB1*04:02	0.24	0.05	0.04	0.35
DPB1*14:01	0.25	-0.19	0.17	0.03
A*26:01	0.28	-0.15	0.14	0.03
C*02:02	0.29	-0.07	0.07	0.11
C*04:01	0.30	0.05	0.04	0.29
DQB1*03:01	0.31	0.05	0.05	0.21
DRB4*01:03N	0.34	-0.14	0.15	0.03
B*57:01	0.35	-0.15	0.16	0.03
B*40:01	0.37	-0.06	0.07	0.12
DPB1*02:01	0.38	-0.04	0.05	0.26
B*37:01	0.39	-0.18	0.21	0.02
DQB1*05:02	0.39	0.13	0.15	0.02
DRB1*09:01	0.40	0.07	0.08	0.07
C*12:03	0.45	-0.07	0.09	0.07
A*31:01	0.48	-0.06	0.08	0.08
C*03:04	0.49	-0.03	0.05	0.23
B*44:02	0.53	0.05	0.07	0.12
DQA1*01:04	0.55	-0.10	0.16	0.02
A*32:01	0.56	-0.05	0.09	0.07
A*11:01	0.63	0.04	0.09	0.08
DQB1*05:03	0.65	-0.07	0.16	0.02
B*38:01	0.67	0.08	0.18	0.02
DRB4*01:03	0.68	0.02	0.04	0.39
DQA1*01:05	0.69	-0.07	0.19	0.02
DRB1*10:01	0.71	-0.07	0.18	0.02
DQB1*03:03	0.74	-0.02	0.07	0.11
DRB1*14:54	0.75	-0.07	0.22	0.01
A*25:01	0.78	0.04	0.15	0.02
DPB1*16:01	0.85	-0.04	0.24	0.01
DPB1*04:01	0.86	-0.01	0.03	0.65
B*40:02	0.91	0.01	0.10	0.05
DQA1*03:02	0.96	0.00	0.08	0.08

### Sheet: Severe_vs_nonsevere_HLA_finemap
HLA allele	p	beta	se	At least one copy
C*07:01	4.57E-10	0.49	0.08	0.23
B*08:01	1.66E-09	0.55	0.09	0.17
DRB1*03:01	7.96E-08	0.46	0.08	0.19
DQB1*02:01	9.12E-08	0.45	0.09	0.19
DQA1*05:01	1.33E-07	0.45	0.08	0.19
A*01:01	1.15E-06	0.47	0.10	0.17
DPB1*01:01	7.25E-06	0.48	0.11	0.11
DQA1*03:03	2.54E-04	-0.81	0.22	0.04
DRB1*11:01	5.09E-04	0.49	0.14	0.07
DRB3*01:01	6.91E-04	0.23	0.07	0.33
B*13:02	7.47E-04	0.44	0.13	0.06
DQB1*02:02	1.49E-03	0.38	0.12	0.08
A*68:01	2.51E-03	0.35	0.12	0.12
A*03:01	2.69E-03	-0.19	0.06	0.43
C*07:02	3.15E-03	-0.23	0.08	0.27
DRB1*04:08	1.99E-02	-0.62	0.27	0.02
DRB5*01:01	2.03E-02	-0.18	0.08	0.26
C*07:04	2.15E-02	0.40	0.17	0.04
DRB1*15:01	2.17E-02	-0.18	0.08	0.26
DQB1*06:02	2.24E-02	-0.18	0.08	0.25
DQA1*01:02	2.34E-02	-0.16	0.07	0.33
DQA1*02:01	2.69E-02	0.23	0.10	0.11
DRB1*07:01	2.76E-02	0.22	0.10	0.11
DPB1*03:01	4.47E-02	-0.15	0.08	0.25
DRB5*02:02	4.62E-02	0.64	0.32	0.02
B*15:01	6.29E-02	-0.16	0.09	0.24
DRB1*16:01	6.87E-02	0.55	0.30	0.02
B*07:02	7.22E-02	-0.15	0.08	0.25
DRB1*04:01	7.29E-02	-0.17	0.09	0.17
C*04:01	7.81E-02	-0.12	0.07	0.29
A*24:02	8.28E-02	-0.17	0.10	0.17
B*47:01	8.48E-02	-0.64	0.37	0.01
DRB1*12:01	8.88E-02	-0.28	0.16	0.05
DQB1*05:02	9.05E-02	0.48	0.28	0.02
B*35:01	0.10	-0.12	0.07	0.24
C*05:01	0.10	-0.20	0.12	0.11
C*06:02	0.11	0.16	0.10	0.12
C*01:02	0.12	-0.16	0.10	0.14
C*03:03	0.12	-0.16	0.10	0.16
DRB1*13:01	0.12	-0.14	0.09	0.18
B*18:01	0.13	0.18	0.12	0.10
B*44:27	0.14	0.42	0.28	0.01
DQB1*06:03	0.15	-0.14	0.09	0.17
DQA1*01:03	0.15	-0.14	0.09	0.17
DRB4*01:01	0.15	0.50	0.35	0.02
B*57:01	0.16	-0.33	0.23	0.03
DQA1*03:01	0.16	-0.12	0.08	0.22
DRB1*04:04	0.16	-0.18	0.13	0.08
DQA1*05:05	0.17	0.14	0.10	0.14
DRB3*03:01	0.17	-0.21	0.15	0.07
DRB1*13:02	0.18	-0.19	0.14	0.07
DQA1*04:01	0.18	-0.12	0.09	0.18
DRB1*08:01	0.18	-0.12	0.09	0.18
DRB4*01:03N	0.19	-0.29	0.22	0.03
DQB1*06:04	0.20	-0.19	0.15	0.06
DQB1*04:02	0.20	-0.11	0.09	0.18
DRB1*09:01	0.21	0.17	0.14	0.07
B*39:01	0.22	-0.18	0.15	0.07
DQB1*03:02	0.23	-0.09	0.08	0.22
A*25:01	0.25	0.29	0.25	0.02
DRB3*02:02	0.33	0.09	0.09	0.20
B*44:03	0.33	0.26	0.27	0.02
DPB1*05:01	0.34	-0.17	0.18	0.05
B*56:01	0.35	-0.17	0.18	0.04
DQB1*03:01	0.41	-0.07	0.08	0.21
DPB1*04:01	0.43	-0.04	0.05	0.65
B*51:01	0.46	-0.09	0.13	0.11
B*40:01	0.48	-0.08	0.12	0.12
A*02:01	0.50	-0.04	0.06	0.56
C*15:02	0.51	0.11	0.17	0.05
B*37:01	0.54	-0.20	0.32	0.02
C*03:04	0.54	-0.05	0.08	0.23
DQA1*03:02	0.55	0.08	0.13	0.08
DRB1*10:01	0.63	-0.13	0.28	0.02
C*14:02	0.64	-0.11	0.22	0.03
DQA1*01:05	0.66	-0.13	0.29	0.02
DQB1*05:01	0.68	-0.03	0.06	0.35
DRB1*14:54	0.71	0.14	0.37	0.01
B*44:02	0.71	-0.04	0.12	0.12
DRB4*01:03	0.72	-0.02	0.06	0.39
A*32:01	0.72	0.05	0.15	0.07
DQA1*01:01	0.73	-0.02	0.06	0.33
DPB1*04:02	0.73	0.02	0.06	0.35
DPB1*02:01	0.74	-0.02	0.07	0.26
DPB1*14:01	0.79	-0.07	0.27	0.03
B*40:02	0.81	-0.04	0.17	0.05
DRB1*01:01	0.83	-0.01	0.06	0.33
DPB1*16:01	0.86	-0.07	0.38	0.01
A*11:01	0.87	-0.02	0.14	0.08
B*27:05	0.87	-0.02	0.10	0.15
A*26:01	0.89	-0.03	0.23	0.03
C*02:02	0.90	0.01	0.11	0.11
A*31:01	0.91	0.02	0.14	0.08
B*38:01	0.91	0.03	0.29	0.02
DQB1*05:03	0.92	-0.03	0.26	0.02
DQA1*01:04	0.98	0.01	0.26	0.02
C*12:03	0.98	0.00	0.14	0.07
DQB1*03:03	0.99	0.00	0.11	0.11
